# Association of Gout with Brain Reserve and Vulnerability to Neurodegenerative Disease

**DOI:** 10.1101/2022.11.09.22282119

**Authors:** Anya Topiwala, Kulveer Mankia, Steven Bell, Alastair Webb, Klaus P Ebmeier, Isobel Howard, Chaoyue Wang, Fidel Alfaro-Almagro, Karla Miller, Stephen Burgess, Stephen Smith, Thomas E Nichols

## Abstract

**Objectiv:** To assess the associations between gout, brain structure, and neurodegenerative disease incidence.

**Methods:** Using observational and Mendelian randomization analyses we investigated causal relationships between gout and brain health. Exposures included gout diagnosis (from self-report, linked health records and death records) and genetically proxied gout and serum urate. Outcomes were neuroimaging markers of brain structure and neurodegenerative disease incidence (ascertained through self-report, health records and death reports). Cox proportional hazards models were used to examine time to neurodegenerative disease diagnosis.

**Results:** 11,735 UK Biobank participants (mean age 55.5±8.0 years and 50.5% female) had a diagnosis of gout (n=1165 in MRI subset). Dementia was ascertained in 3126 individuals over a mean follow-up time of 12.4±1.9 years. Gout patients had smaller global and regional brain volumes and higher brain iron markers. Genetic associations mirrored observational associations. Genetically proxied gout associated with lower global grey matter volume (beta= -0.05[-0.08 to -0.01]). Participants with gout had higher incidence of all-cause dementia (hazard ratio (HR)=1.60, 95% confidence interval (CI) [1.38-1.85]), Parkinson’s disease (HR=1.43[1.15 to 1.79]), and probable essential tremor (HR=6.75[5.69 to 8.00]). Risks were strongly time dependent, whereby associations with incident dementia were highest in the first 3 years after gout diagnosis (HR=7.40[4.95 to 11.07]).

**Conclusions:** These findings suggest gout is causally related to several measures of brain structure. Lower brain reserve amongst gout patients may explain their higher vulnerability to multiple neurodegenerative diseases.

**Key points:** *What is already known on this topic?:*

- Studies of neurodegenerative disease risk in gout are contradictory.
- Relationships with neuroimaging markers of brain structure, which may offer insights, are uncertain. What this study adds?

- In this prospective cohort study gout was associated with smaller brain volumes and higher incidence of multiple neurodegenerative diseases.
- Mendelian randomization analyses suggested gout is causally related to brain structure.

How might this study affect research, practice or policy?

- Our findings emphasise the importance for clinicians of assessing for motor and cognitive impairments amongst gout patients, particularly in early years after diagnosis.
