## Supplementary material for "Association of Gout with Brain Reserve and Vulnerability to Neurodegenerative Disease": STable 1

### Sheet: Sheet1
STable 1: Summary statistics sources for genetic associations with serum urate, gout, neuroimaging measures
Exposure	Study	Age mean (SD)	Serum urate, mean (SD)	N	Data source and original publication
Serum urate	AGES	76.4 (5.5)	6.0 (1.6)	3219	European ancestry GWAS, Tin et al., 2019
	Amish	49.0 (16.8)	4.2 (1.1	1150
	ARIC (European American)	54.8 (5.7)	5.1 (1.5)	9038
	ASPS	65.8 (8.0)	5.3 (1.4)	826
	ASPS-Fam	64.6 (10.6)	5.5 (1.3)	326
	BioMe (European American, HRC imputed)	64.6 (8.9)	6.0 (1.8)	272
	CHNS	50.1 (15.1)	5.2 (1.8)	7570
	CHRIS	46.2 (16.4)	5.1 (1.4)	4661
	CHS (European American)	72.3 (5.4)	5.5 (1.4)	3256
	Cilento	52.6 (19.7)	4.7 (1.6)	1617
	CoLaus	53.1 (10.8)	5.3 (1.4)	5409
	CROATIA-Korcula	53.9 (15.9)	4.9 (1.4)	2674
	CROATIA-SPLIT	50.3 (14.4)	4.8 (1.3)	951
	CROATIA-Vis	56.1 (15.6)	5.2 (1.5)	934
	Czech post-MONICA	53.9 (9.6)	5.6 (1.6)	502
	DECODE	--	--	55994
	DIACORE	65.5 (8.8)	6.3 (1.6)	1523
	EGCUT (370k array)	41.2 (16.5)	4.9 (1.4)	609
	EGCUT (OMNI chip)	51.6 (20.3)	5.2 (1.4)	--
	ERF	53.6 (14.8)	5.5 (1.6)	907
	FHS	37.9 (9.4)	5.3 (1.5)	7699
	FINCAVAS	58.2 (12.5)	6.2 (2.0)	362
	GCKD	60.1 (12.0)	7.2 (1.9)	4994
	GSK (cases)	50.9 (13.7)	5.0 (1.4)	909
	GSK (controls)	50.8 (13.9)	5.0 (1.3)	853
	GS SFHS	50.6 (15.1)	5.8 (1.8)	2077
	HANDLS	48.5 (9.0)	5.6 (1.6)	989
	HYPERGENES (cases)	47.1 (8.1)	5.2 (1.3)	784
	HYPERGENES (controls)	62.2 (10.0)	4.8 (1.3)	805
	INGI-CARL	49.6 (16.5)	4.9 (1.4)	406
	INGI-FVG	52.3 (16.6)	5.5 (1.6)	1395
	INGI-VBI	55.1 (18)	5.0 (1.3)	1775
	JHS	55.1 (12.8)	5.6 (1.7)	3005
	KORA (F3)	57.1 (12.9)	5.1 (1.4)	2996
	KORA (F4)	56.2 (13.3)	5.2 (1.4)	2879
	LIFE-Adult	64.5 (10.4)	5.6 (1.4)	3463
	LIFE-Child	12.9 (3.9)	5.2 (1.3)	1149
	LIFE-Heart	62.9 (11.3)	6.1 (1.6)	1363
	Lifelines	48.1 (11.4)	4.9 (1.2)	13386
	LOLIPOP-EW610	56.0 (9.8)	5.3 (1.4)	924
	LOLIPOP-EWA	54.4 (10.4)	5.6 (1.3)	580
	LOLIPOP-EWP	55.7 (9.1)	5.8 (1.4)	644
	LOLIPOP-IA317	48.3 (10.5)	5.6 (1.3)	2059
	LOLIPOP-IA610	55.4 (10.6)	5.6 (1.5)	5580
	LOLIPOP-IAP	51.1 (8.4)	5.5 (1.3)	501
	LOLIPOP-OmniEE	49.7 (10.0)	5.1 (1.4)	897
	LURIC	62.7 (10.7)	5.1 (1.7)	2937
	MICROS	46.3 (17)	5.3 (1.5)	1019
	MVP (European Americans)	62.0 (11.9)	6.2 (1.6)	84715
	MyCode (Geisinger Research)	54.0 (15.7)	5.9 (2)	10055
	NEO	56.0 (5.9)	5.4 (1.4)	5731
	NESDA	41.9 (13.1)	4.4 (1.2)	2514
	OGP	53.2 (17.7)	4.8 (1.6)	1107
	ORCADES	53.2 (15.3)	4.9 (1.2)	2003
	PREVEND	49.6 (12.5)	5.1 (1.3)	3574
	QIMR adolescent	15.4 (1.6)	4.8 (1.2)	2512
	QIMR adult	48.5 (13.3)	5.1 (1.4)	11389
	RS-I	69.4 (9.1)	5.4 (1.4)	4415
	SHIP	49.8 (16.3)	5.0 (1.4)	4056
	SHIP-Trend	50.1 (13.7)	4.7 (1.3)	986
	SKIPOGH	47.1 (17.4)	5.2 (1.3)	951
	Sorbs	48.2 (16.5)	5.8 (1.6)	973
	UKBB	--	--	--
	ULSAM	71.0 (0.6)	5.7 (1.3)	1092
	Vanderbilt (660k chip)	59.4 (15.4)	6.2 (2.1)	357
	Vanderbilt (European American, Omin1 chip)	57.5 (15.6)	6.2 (2.2)	698
	Vanderbilt (European American, Omni5 chip)	54.4 (15.8)	6.0 (2.2)	141
	VIKING	49.9 (15.2)	5.1 (1.2)	2090
	YFS	37.6 (5.0)	4.7 (1.3)	2023
Gout	UK Biobank	57.9 (7.8)	--	7049 cases, 81354 AH controls	European ancestry GWAS, Sandoval-Plata et al., 2021
Brain imaging phenotypes	UK Biobank	63.6 (7.3) females, 65.0 (7.6) males	--	39691	European ancestry GWAS, Smith et al., 2021
Abbreviations: GWAS - genome-wide association study, AH - asymptomatic hyperuricaemia
