## Supplementary material for "Association of Gout with Brain Reserve and Vulnerability to Neurodegenerative Disease": STable 2

### Sheet: Sheet1
STable 2: Baseline characteristics of imaging sample by serum urate quintile
	MALES						FEMALES
	Q1 urate	Q2 urate	Q3 urate	Q4 urate	Q5 urate	Gout	Q1 urate	Q2 urate	Q3 urate	Q4 urate	Q5 urate	Gout
Age, years	55.65±8.19	55.56±8.25	55.50±8.20	55.57±8.18	55.59±8.17	58.57±7.34	53.21±7.94	54.75±7.91	55.92±7.69	56.93±7.46	57.98±7.24	59.45±7.34
Townsend Deprivation Index	-1.23±3.16	-1.483±3.07	-1.58±2.97	-1.62±2.95	-1.53±2.99	-1.60±2.91	-1.56±2.90	-1.57±2.89	-1.48±2.94	-1.41±2.97	-1.18±3.06	-1.39±2.87
Lowest income, n	1031(19.33)	2658(16.73)	4285(14.21)	5968(13.54)	7458(13.84)	1728(16.68)	10741(17.53)	8912(18.10)	6916(20.01)	4671(22.09)	2849(25.66)	387(28.10)
Highest income, n	276(5.17)	946(5.95)	2087(6.92)	3278(7.44)	4076(7.56)	711(6.86)	3789(6.18)	2896(5.88)	1830(5.29)	976(4.62)	383(3.45)	34(2.47)
Higher degree, n	2385(44.7)	7112(44.77)	13674(45.35)	19136(43.43)	22015(40.86)	3746(36.17)	26065(42.53)	20235(41.09)	13408(38.79)	7662(36.23)	3772(33.97)	434(31.50)
Vocational qualification, n	263(4.93)	789(4.97)	1448(4.8)	2242(5.09)	2864(5.32)	703(6.69)	3539(5.77)	3188(6.47)	2444(7.07)	1598(7.56)	972(8.75)	121(8.79)
Alcohol intake, units weekly	17.11±18.02	18.25±17.87	19.92±18.56	22.10±19.21	25.92±21.87	31.56±26.25	11.35±10.83	12.43±11.73	12.91±12.35	13.57±13.81	14.08±15.25	13.08±15.56
Abbreviations: Q1 - quintile 1 (lowest), Q2 - quintile 2, Q3 - quintile 3, Q4 - quintile 4, Q5 - quintile 5 (highest), n - number
