## Supplementary material for "Association of Gout with Brain Reserve and Vulnerability to Neurodegenerative Disease": Stable 7

### Sheet: Sheet1
STable 7: Mendelian randomization estimates for association of genetically predicted gout/urate and brain imaging phenotypes
	Gout vs. asymptomatic hyperuricaemia																Serum urate
	IVW				MR Egger				Weighted median				Weighted mode				IVW				MR Egger				Weighted median				Weighted mode
Outcome	Beta	LCI	UCI	p value	Beta	LCI	UCI	p value	Beta	LCI	UCI	p value	Beta	LCI	UCI	p value	Beta	LCI	UCI	p value	Beta	LCI	UCI	p value	Beta	LCI	UCI	p value	Beta	LCI	UCI	p value
Grey matter volumes
Global	-0.0457213	-0.0793754	-0.0120672	0.00774958	-0.0591402	-0.133333	0.0150528	0.149272	-0.0602001	-0.0985075	-0.0218927	0.00206902	-0.0825216	-0.123571	-0.041472	0.00231136	-0.00414477	-0.0444323	0.0361428	0.840195	-0.0446564	-0.103038	0.0137251	0.135599	-0.0253242	-0.0746396	0.0239912	0.31418	-0.0279592	-0.396343	0.340424	0.881913
cerebellar	-0.0543247	-0.0824143	-0.0262351	0.000150286	-0.105561	-0.16508	-0.0460426	0.00595878	-0.0691085	-0.107729	-0.0304877	0.000452778	-0.078021	-0.122214	-0.0338278	0.00533045	-0.0507658	-0.0891637	-0.0123678	0.00956111	-0.0376192	-0.0937445	0.0185061	0.190637	-0.00486835	-0.0569548	0.0472181	0.854645	-0.00731191	-0.181357	0.166733	0.934467
pons	-0.109026	-0.160242	-0.0578113	3.01364e-05	-0.19041	-0.288767	-0.0920524	0.00351817	-0.142997	-0.184878	-0.101116	2.19911e-11	-0.15519	-0.195894	-0.114485	1.24155e-05	-0.067193	-0.10926	-0.0251261	0.00174399	-0.0851913	-0.146636	-0.0237463	0.00723205	-0.0339298	-0.0848017	0.0169422	0.191128	-0.00953715	-0.14949	0.130416	0.893898
brainstem	-0.107146	-0.158111	-0.0561802	3.77988e-05	-0.193452	-0.289056	-0.0978481	0.00266048	-0.135221	-0.179199	-0.091242	1.67664e-09	-0.156232	-0.198258	-0.114206	1.57001e-05	-0.0683064	-0.111881	-0.0247318	0.00212311	-0.0869578	-0.150605	-0.0233107	0.00810711	-0.041379	-0.0927665	0.0100084	0.114505	-0.0488064	-0.219061	0.121448	0.574912
midbrain	-0.0746177	-0.120827	-0.0284085	0.00155099	-0.167297	-0.246644	-0.0879498	0.00203607	-0.100646	-0.143333	-0.0579601	3.81311e-06	-0.11956	-0.162344	-0.0767762	0.00019274	-0.0618297	-0.105914	-0.0177454	0.00597832	-0.0652912	-0.129793	-0.129793	0.0488029	-0.0439336	-0.0947749	-0.0947749	0.0903224	-0.0577848	-0.284359	-0.284359	0.617783
striatum	-0.0265387	-0.063274	0.0101966	0.156786	-0.103213	-0.164526	-0.0418991	0.0080219	-0.0548609	-0.0926693	-0.0170524	0.00445507	-0.0597754	-0.101814	-0.0177364	0.0176834	-0.0480813	-0.0840547	-0.0121079	0.00880079	-0.0270934	-0.0795618	0.0253749	0.312873	-0.0555271	-0.105507	-0.0055473	0.0294401	-0.0535163	-0.115493	0.0084601	0.0923099
Susceptibility
putamen, left	0.104906	0.0507364	0.159077	0.000147192	0.199301	0.0989612	0.299641	0.00299455	0.123617	0.067425	0.179808	1.61908e-05	0.153247	0.0942389	0.212256	0.000349361	0.103575	0.0484019	0.158748	0.000233722	0.0932219	0.0125269	0.0125269	0.0247709	0.0461239	-0.02007	-0.02007	0.172	0.0598962	-0.217619	-0.217619	0.672786
putamen, right	0.111223	0.0522989	0.170147	0.00021592	0.208933	0.0975484	0.320317	0.00427076	0.161673	0.108093	0.215253	3.33562e-09	0.164564	0.108605	0.220522	0.000125755	0.0987558	0.0429682	0.154543	0.000521208	0.104723	0.0231064	0.0231064	0.0127979	0.047735	-0.0178256	-0.0178256	0.153555	0.0496527	-0.0569866	-0.0569866	0.362686
caudate, left	0.0590924	0.0226855	0.0954993	0.00146616	0.0625488	-0.0145483	0.139646	0.142886	0.0609313	0.0124621	0.1094	0.0137418	0.062184	0.0033774	0.120991	0.0624953	0.103203	0.0499761	0.156429	0.000144517	0.0887073	0.0108803	0.166534	0.0267344	0.0754585	0.00666473	0.144252	0.0315643	0.0801978	-0.0929709	0.253367	0.365256
caudate, right	0.0711948	0.0347828	0.107607	0.000126949	0.107232	0.0301144	0.184349	0.0213621	0.0808934	0.0297164	0.13207	0.00194769	0.0808935	0.0231387	0.138648	0.0190518	0.0971727	0.0452881	0.149057	0.000241786	0.092886	0.0169677	0.168804	0.017522	0.0552477	-0.00973001	0.120226	0.0956134	0.0870949	-0.150146	0.324336	0.472748
Abbreviations: IVW - inverse variance weighted, MR - Mendelian randomization, LCI - lower confidence interval, UCI - upper confidence interval
False discovery rate threshold (5%) on 20 tests = 9.5x10E-03
Bonferroni threshold on 20 tests = 0.025
