## Supplementary material for "Association of Gout with Brain Reserve and Vulnerability to Neurodegenerative Disease": STable 6

### Sheet: Sheet1
STable 6: Time-dependent coefficients for gout on all cause dementia incidence accounting for the competing risk of death
Time after diagnosis	HR	LCI	UCI	p value
0-3 years	3.53	2.31	5.38	4.3e-09
3-6 years	1.89	1.6	2.21	1.4e-14
>6 years	1.06	0.89	1.27	0.49
Abbreviations: HR - hazard ratio, LCI - lower confidence interval, UCI - upper confidence interval
Estimates generated using subdistribution hazards models adjusted for: age, age2, sex, Townsend Deprivation Index, educational qualifications, household income, historical job,
smoking, alcohol, waist-hip-ratio, diuretic use
