## Supplementary material for "Association of Gout with Brain Reserve and Vulnerability to Neurodegenerative Disease": STable 5

### Sheet: Sheet1
STable 5: Time-dependent hazard ratios for gout/urate and incident neurodegenerative disease
	0-3 years		3-6 years		>6 years
	Gout	Urate	Gout	Urate	Gout	Urate
Disease	HR(95% CI)	HR(95% CI)	HR(95% CI)	HR(95% CI)	HR(95% CI)	HR(95% CI)
All cause dementia	7.4(4.9 to 11.1)	0.7(0.6 to 1.0)	2.2(1.6 to 3.1)	0.8(0.7 to 1.0)	1.2(1.0 to 1.5)	0.9(0.8 to 1.0)
Vascular dementia	8.8(5.4 to 14.3)	0.7(0.5 to 1.1)	3.2 (2.1 to 4.8)	0.9(0.7 to 1.1)	1.5(1.1 to 2.1)	0.8(0.8 to 0.9)
Alzheimer's disease	4.4(2.6 to 7.5)	0.9(0.6 to 1.3)	1.5(1.0 to 2.3)	0.9(0.8 to 1.0)	1.1(0.9 to 1.4)	0.9(0.8 to 1.0)
Parkinson's disease	2.1(1.3 to 3.7)	0.8(0.7 to 1.1)	1.3(0.9 to 2.0)	0.8(0.7 to 1.0)	1.0(0.8 to 1.3)	0.9(0.9to 1.0)
Time intervals refer to time after gout diagnosis or after urate measurement
Estimates generated by Cox proportional hazards models adjusted for: age, age2, sex, Townsend Deprivation Index, educational qualifications, household income, historical job code, smoking, alcohol, waist-hip-ratio, diuretic use
Numbers of participants with gout and probable essential tremor are too small to generate reliable time-dependent estimates
